# SARS-CoV-2 infections among pregnant women, 2020, Finland – cross-testing of neutralization assays

**DOI:** 10.1101/2023.06.07.23290927

**Authors:** J Virtanen, EM Korhonen, S Salonen, O Vapalahti, T Sironen, AJ Jääskeläinen

**Author notes:** Corresponding author: Jenni Virtanen.

## Abstract

We studied the development of SARS-CoV-2 pandemic in Finland in 2020 and evaluated the performance of two surrogate immunoassays for detection of neutralizing antibodies (NAbs). The dataset consisted of 12000 retrospectively collected samples from pregnant women in their 1^st^ trimester throughout 2020. All the samples were initially screened for IgG with SARS-CoV-2 spike antibody assay (EIM-S1, Euroimmun, Lübeck, Germany) followed by confirmation with nucleocapsid antibody assay (Architect SARS-CoV-2, Abbott, Illinois, USA). Samples that were reactive (positive or borderline) with both assays were subjected to testing with commercial surrogate immunoassays of NeutraLISA (EIM) and cPass^TM^ (GenScript Biotech Corporation, Rijswijk, Netherlands) by using pseudoneutralization assay (PNAbA) as a golden standard. No seropositive cases were detected between January and March. Between April and December, IgG (EIM-S1 and Abbott positive) and NAb (PNAbA positive) seroprevalences were between 0.4-1.4%. NeutraLISA showed 90% and cPass 55% concordant results with PNAbA among PNAbA negative samples and 49% and 92% among PNAbA positive samples giving NeutraLISA better specificity but lower sensitivity than cPass. To conclude, seroprevalence in pregnant women reflected that of the general population but the variability of the performance of serological protocols needs to be taken into account in inter-study comparison.
