## Supplementary for "SARS-CoV-2 infections among pregnant women, 2020, Finland – cross-testing of neutralization assays"

### Sheet: S1, geographical data
Municipality	Hospital district	Samples (n)	Proportion of all samples (%)	Inhabitants (n)	Inhabitants (% from Finnish population)	Land area (km2)	Population density (inhabitants/km2)
Imatra	Eksote	102	0.85	26508	0.479757	155	171.019
Lappeenranta		320	2.66667	72634	1.31457	1434	50.6513
Lemi		7	0.0583333	2971	0.0537709	218	13.6284
Luumäki		12	0.1	4636	0.0839051	750	6.18133
Parikkala		8	0.0666667	4734	0.0856787	592	7.99662
Rautjärvi		5	0.0416667	3226	0.0583861	352	9.16477
Ruokolahti		16	0.133333	4994	0.0903844	942	5.30149
Savitaipale		12	0.1	3383	0.0612275	539	6.27644
Taipalsaari		11	0.0916667	4671	0.0845385	345	13.5391
Total		493	4.10833	127757	2.31222	5327	23.9829
Askola	HUS	28	0.233333	4943	0.0894613	212	23.316
Espoo		2035	16.9583	289731	5.24372	312	928.625
Hanko		29	0.241667	8199	0.14839	117	70.0769
Helsinki		4554	37.95	653835	11.8335	214	3055.3
Hyvinkää		239	1.99167	46470	0.841042	323	143.87
Inkoo		12	0.1	5386	0.097479	350	15.3886
Järvenpää		282	2.35	43711	0.791108	38	1150.29
Karkkila		4	0.0333333	8714	0.157711	242	36.0083
Kauniainen		32	0.266667	9797	0.177312	6	1632.83
Kerava		209	1.74167	36756	0.665232	31	1185.68
Kirkkonummi		221	1.84167	39586	0.716451	366	108.158
Lapinjärvi		0	0	2606	0.0471649	330	7.89697
Lohja		364	3.03333	45965	0.831902	939	48.951
Loviisa		60	0.5	14772	0.267352	820	18.0146
Mäntsälä		95	0.791667	20721	0.375021	581	35.6644
Nurmijärvi		217	1.80833	42993	0.778113	362	118.765
Pornainen		24	0.2	5035	0.0911264	147	34.2517
Porvoo		255	2.125	50380	0.911807	655	76.916
Raasepori		133	1.10833	27536	0.498363	1148	23.9861
Sipoo		139	1.15833	21170	0.383147	340	62.2647
Siuntio		33	0.275	6145	0.111216	241	25.4979
Tuusula		189	1.575	38599	0.698588	220	175.45
Vantaa		1690	14.0833	233775	4.231	238	982.248
Vihti		0	0	29158	0.527719	522	55.8582
Total		10844	90.3667	1685983	30.5139	8754	192.596
Hamina	Kymsote	79	0.658333	20111	0.363981	610	32.9689
Kotka		214	1.78333	52126	0.943407	272	191.64
Kouvola		336	2.8	82113	1.48613	2558	32.1005
Miehikkälä		1	0.00833333	1857	0.0336091	422	4.40047
Pyhtää		22	0.183333	5140	0.0930268	325	15.8154
Virolahti		11	0.0916667	3109	0.0562685	372	8.35753
Total		663	5.525	164456	2.97642	4559	36.0728
Total		12000	100	1978196	35.8026	18640	106.126
Whole Finland				5525292

### Sheet: S2, Raw data, further studies 
ID	Age	Hospital district	Municipality	PCR confirmed disease	PCR (months earlier)	EIM-S1 (OD)	EIM-S1	Abbott-N (OD)	Abbott-N	Total IgG	cPass (%)	cPass	NeutraLISA (%)	NeutraLISA	PNAbA (titer)	NAb
Apr121	26-30	HUS	Helsinki	No		3.35	Positive	0.04	Negative	Negative
Apr134	36-40	HUS	Helsinki	No		0.88	Borderline	2.03	Positive	Negative	38.83	Positive	2.96	Negative	80	Positive
Apr19	31-35	HUS	Helsinki	Yes	0	3.39	Positive	5.1	Positive	Positive	71.13	Positive	65.14	Positive	80	Positive
Apr243	36-40	HUS	Espoo	No		1.04	Borderline	0.04	Negative	Negative
Apr275	21-26	HUS	Vantaa	No		1.33	Positive	0.02	Negative	Negative
Apr315	26-30	HUS	Helsinki	No		1	Borderline	0.03	Negative	Negative
Apr326	36-40	HUS	Helsinki	No		0.88	Borderline	0.02	Negative	Negative
Apr386	36-40	HUS	Helsinki	No		0.82	Borderline	0.01	Negative	Negative
Apr403	31-35	HUS	Helsinki	No		2.36	Positive	2.47	Positive	Positive	66.76	Positive	59.96	Positive	160	Positive
Apr48	26-30	HUS	Helsinki	No		0.87	Borderline	1.89	Positive	Negative	34.48	Positive	13.39	Negative	40	Positive
Apr506	26-30	HUS	Helsinki	No		1.19	Positive	4.15	Positive	Positive	34.08	Positive	6.85	Negative	40	Positive
Apr578	26-30	HUS	Helsinki	Yes	0	5.34	Positive	4.45	Positive	Positive	36.43	Positive	44.49	Positive	80	Positive
Apr608	21-26	HUS	Espoo	No		6.83	Positive	4.15	Positive	Positive	64.46	Positive	60.35	Positive	80	Positive
Apr632	31-35	HUS	Espoo	No		1.06	Borderline	0.02	Negative	Negative
Apr636	31-35	HUS	Espoo	No		0.86	Borderline	0.02	Negative	Negative
Apr667	26-30	HUS	Porvoo	No		0.89	Borderline	0.02	Negative	Negative
Apr704	21-26	Kymsote	Kouvola	No		1.22	Positive	0.1	Negative	Negative
Apr707	31-35	HUS	Espoo	No		2.3	Positive	0.05	Negative	Negative
Apr724	31-35	HUS	Helsinki	No		1.94	Positive	0.02	Negative	Negative	3.26	Negative	<-20	Negative	<20	Negative
Apr760	31-35	HUS	Raasepori	No		0.85	Borderline	0.02	Negative	Negative
Apr771	31-35	HUS	Espoo	No		0.84	Borderline	0.08	Negative	Negative
Apr787	31-35	HUS	Espoo	No		1.29	Positive	0.02	Negative	Negative
Apr804	31-35	HUS	Espoo	No		8.9	Positive	5.76	Positive	Positive	90.71	Positive	96.19	Positive	640	Positive
Apr809	31-35	HUS	Espoo	No		4.08	Positive	0.01	Negative	Negative
Apr815	31-35	Eksote	Lappeenranta	No		0.81	Borderline	0.02	Negative	Negative
Apr870	26-30	HUS	Tuusula	No		1.41	Positive	0.03	Negative	Negative
Apr917	26-30	HUS	Espoo	No		0.94	Borderline	0.02	Negative	Negative
Apr944	36-40	HUS	Helsinki	No		1.91	Positive	0.01	Negative	Negative
Apr98	21-26	HUS	Helsinki	No		1.8	Positive	3.51	Positive	Positive	60.03	Positive	55	Positive	320	Positive
Aug100	36-40	HUS	Espoo	No		0.94	Borderline	0.01	Negative	Negative
Aug126	21-26	HUS	Helsinki	No		3.95	Positive	0.85	Borderline	Negative	59.01	Positive	14.84	Negative	160	Positive
Aug154	21-26	HUS	Espoo	No		1.9	Positive	0.4	Borderline	Negative	25.01	Negative	-10,54	Negative	80	Positive
Aug160	36-40	HUS	Helsinki	No		0.94	Borderline	0.1	Negative	Negative
Aug175	31-35	Kymsote	Kouvola	No		0.98	Borderline	0.04	Negative	Negative
Aug181	26-30	Kymsote	Kotka	No		1.07	Borderline	0.04	Negative	Negative
Aug260	26-30	HUS	Vantaa	No		1.59	Positive	0.02	Negative	Negative
Aug296	21-26	Kymsote	Kotka	No		2.3	Positive	0.03	Negative	Negative
Aug314	21-26	HUS	Vantaa	No		0.98	Borderline	0.04	Negative	Negative
Aug317	31-35	HUS	Vantaa	No		0.89	Borderline	0.03	Negative	Negative
Aug329	21-26	HUS	Helsinki	No		4.7	Positive	5.03	Positive	Positive	73.44	Positive	70.64	Positive	160	Positive
Aug34	26-30	HUS	Helsinki	No		0.89	Borderline	0.01	Negative	Negative
Aug374	Under 20	HUS	Helsinki	No		0.84	Borderline	0.11	Negative	Negative
Aug465	31-35	HUS	Vantaa	No		1.83	Positive	0.02	Negative	Negative
Aug467	36-40	HUS	Helsinki	No		2.14	Positive	0.15	Negative	Negative
Aug473	31-35	HUS	Espoo	No		0.86	Borderline	0.03	Negative	Negative
Aug525	31-35	Kymsote	Kouvola	No		1.17	Positive	0.05	Negative	Negative
Aug576	31-35	HUS	Espoo	No		0.96	Borderline	0.11	Negative	Negative
Aug602	26-30	HUS	Helsinki	No		5.81	Positive	1.28	Borderline	Negative	88.51	Positive	72.22	Positive	160	Positive
Aug603	31-35	HUS	Espoo	No		1.1	Positive	0.03	Negative	Negative
Aug623	31-35	HUS	Espoo	No		1.4	Positive	1.55	Positive	Positive	24.59	Negative	-19,25	Negative	40	Positive
Aug638	26-30	HUS	Helsinki	No		1.07	Borderline	0.03	Negative	Negative
Aug642	36-40	HUS	Helsinki	No	0	5.81	Positive	2.39	Positive	Positive	58.95	Positive	5.44	Negative	80	Positive
Aug700	31-35	HUS	Espoo	No		0.86	Borderline	0.02	Negative	Negative
Aug703	31-35	HUS	Järvenpää	No		1.02	Borderline	0.03	Negative	Negative
Aug708	31-35	HUS	Helsinki	No		4.15	Positive	0.09	Negative	Negative
Aug71	31-35	HUS	Helsinki	No		0.85	Borderline	0.05	Negative	Negative
Aug739	31-35	HUS	Helsinki	No		0.93	Borderline	0.18	Negative	Negative
Aug742	26-30	HUS	Helsinki	No		0.92	Borderline	1.73	Positive	Negative	32.77	Positive	-23,08	Negative	<20	Negative
Aug749	31-35	HUS	Espoo	No		0.93	Borderline	0.03	Negative	Negative
Aug76	36-40	HUS	Helsinki	No		1.95	Positive	0.03	Negative	Negative
Aug767	26-30	HUS	Helsinki	No		2.09	Positive	0.86	Borderline	Negative	28.71	Negative	-5,19	Negative	40	Positive
Aug811	36-40	HUS	Helsinki	No		1.19	Positive	0.03	Negative	Negative
Aug841	31-35	HUS	Espoo	No		0.92	Borderline	0.02	Negative	Negative
Aug854	26-30	HUS	Helsinki	No		1.77	Positive	0.22	Negative	Negative
Aug879	21-26	HUS	Espoo	No		1.81	Positive	0.38	Borderline	Negative	44.29	Positive	-2,50	Negative	80	Positive
Aug889	31-35	HUS	Espoo	No		0.97	Borderline	0.01	Negative	Negative
Aug907	36-40	HUS	Espoo	No		2.37	Positive	0.05	Negative	Negative
Aug918	31-35	HUS	Vantaa	No		1.62	Positive	0.03	Negative	Negative
Aug923	31-35	HUS	Helsinki	No		1.58	Positive	0.02	Negative	Negative
Aug963	21-26	HUS	Helsinki	No		1.32	Positive	0.47	Borderline	Negative	-11,36	Negative	-54,08	Negative	<20	Negative
Aug971	21-26	HUS	Vantaa	No		1.56	Positive	1.94	Positive	Positive	35.3	Positive	-7,54	Negative	40	Positive
Aug975	21-26	HUS	Helsinki	No		1.08	Borderline	0.02	Negative	Negative
Aug986	31-35	HUS	Vantaa	No		0.82	Borderline	0.02	Negative	Negative
Aug998	36-40	HUS	Vantaa	No		1.66	Positive	1.38	Borderline	Negative	32.6	Positive	-3,73	Negative	40	Positive
Dec130	31-35	HUS	Vantaa	No		5.43	Positive	0.7	Borderline	Negative	91.82	Positive	94.17	Positive	320	Positive
Dec152	21-26	HUS	Karjaa	No		0.84	Borderline	0.04	Negative	Negative
Dec212	26-30	HUS	Espoo	No		0.98	Borderline	0.02	Negative	Negative
Dec216	26-30	HUS	Vantaa	No		0.99	Borderline	0.02	Negative	Negative
Dec224	31-35	HUS	Helsinki	Yes	2	1.39	Positive	1.61	Positive	Positive	32.08	Positive	-2,23	Negative	<20	Negative
Dec271	41-45	HUS	Helsinki	No		1.11	Positive	0.79	Borderline	Negative	41.73	Positive	4.15	Negative	<20	Negative
Dec272	31-35	HUS	Helsinki	Yes	9	3.19	Positive	1.13	Borderline	Negative	63.89	Positive	42.28	Positive	40	Positive
Dec273	21-26	HUS	Espoo	No		1.47	Positive	0.13	Negative	Negative
Dec292	31-35	HUS	Helsinki	No		1.88	Positive	0.18	Negative	Negative
Dec293	26-30	HUS	Helsinki	No		1.21	Positive	0.04	Negative	Negative
Dec294	41-45	HUS	Espoo	Yes	1	0.81	Borderline	1.26	Borderline	Negative	15.23	Negative	-16,34	Negative	<20	Negative
Dec362	26-30	HUS	Karkkila	No		0.98	Borderline	0.15	Negative	Negative
Dec368	31-35	Eksote	Imatra	No		1.76	Positive	0.05	Negative	Negative
Dec373	26-30	HUS	Tuusula	No		1.06	Borderline	0.01	Negative	Negative
Dec379	26-30	HUS	Vantaa	No		1.39	Positive	3.54	Positive	Positive	56.75	Positive	22.43	Bordeline	80	Positive
Dec400	31-35	HUS	Espoo	No		1.53	Positive	0.09	Negative	Negative
Dec42	21-26	HUS	Vantaa	No		0.85	Borderline	0.05	Negative	Negative
Dec424	31-35	HUS	Vantaa	Yes	2	3.39	Positive	1.64	Positive	Positive	52.48	Positive	38.54	Positive	<20	Negative
Dec440	26-30	HUS	Helsinki	Yes	8	2.93	Positive	0.07	Negative	Negative	70.12	Positive	12.51	Negative	160	Positive
Dec443	26-30	HUS	Vantaa	No		2.05	Positive	0.29	Negative	Negative
Dec472	31-35	Kymsote	Kotka	No		1.49	Positive	0.26	Negative	Negative
Dec488	26-30	HUS	Helsinki	Yes	1	1.09	Borderline	4.36	Positive	Negative	45.72	Positive	25.51	Borderline	<20	Negative
Dec505	21-26	HUS	Espoo	No		0.92	Borderline	0.52	Borderline	Negative	13.08	Negative	-16,42	Negative	<20	Negative
Dec506	31-35	HUS	Helsinki	No		1.13	Positive	0.05	Negative	Negative
Dec519	26-30	HUS	Vantaa	No		1.9	Positive	1.83	Positive	Positive	58.82	Positive	31.08	Borderline	80	Positive
Dec557	36-40	Kymsote	Kouvola	No		1.07	Borderline	0.08	Negative	Negative
Dec605	31-35	HUS	Hanko	No		1.75	Positive	0.02	Negative	Negative
Dec705	21-26	HUS	Espoo	No		1.48	Positive	0.29	Negative	Negative
Dec769	36-40	HUS	Espoo	Yes	1	1.33	Positive	3.72	Positive	Positive	35.94	Positive	1.06	Negative	40	Positive
Dec770	Under 20	HUS	Tuusula	No		1.13	Positive	0.01	Negative	Negative
Dec793	26-30	HUS	Kirkkonummi	No		3.14	Positive	3.35	Positive	Positive	46.99	Positive	37.99	Positive	80	Positive
Dec801	36-40	HUS	Järvenpää	No		0.96	Borderline	0.02	Negative	Negative
Dec823	Under 20	HUS	Helsinki	No		3.48	Positive	0.19	Negative	Negative
Dec833	31-35	HUS	Helsinki	No		5.64	Positive	2.24	Positive	Positive	69.11	Positive	55.38	Positive	80	Positive
Dec853	26-30	HUS	Vantaa	Yes	1	1.01	Borderline	3.58	Positive	Negative	19.1	Negative	5.94	Negative	40	Positive
Dec867	31-35	HUS	Helsinki	No		2.16	Positive	2.86	Positive	Positive	27.3	Negative	10.42	Negative	<20	Negative
Dec876	36-40	HUS	Helsinki	No		1.05	Borderline	0.02	Negative	Negative
Dec889	36-40	HUS	Helsinki	No		3.92	Positive	1.69	Positive	Positive	53.46	Positive	47.24	Positive	80	Positive
Dec89	31-35	HUS	Espoo	No		0.83	Borderline	0.2	Negative	Negative
Dec897	36-40	HUS	Helsinki	No		8.25	Positive	4.95	Positive	Positive	91.43	Positive	95.42	Positive	>2560	Positive
Dec922	31-35	HUS	Vantaa	No		4	Positive	4.78	Positive	Positive	55.78	Positive	69.82	Positive	40	Positive
Dec940	36-40	HUS	Helsinki	No		2.8	Positive	4.42	Positive	Positive	51.82	Positive	37.8	Positive	160	Positive
Dec956	31-35	HUS	Helsinki	No		2.66	Positive	1.13	Borderline	Negative	40.02	Positive	23.32	Borderline	40	Positive
Dec98	31-35	HUS	Vantaa	No		1.05	Borderline	0.08	Negative	Negative
Feb195	26-30	HUS	Tuusula	No		0.86	Borderline	0.02	Negative	Negative
Feb225	31-35	HUS	Vantaa	No		0.88	Borderline	0.03	Negative	Negative
Feb264	31-35	HUS	Loviisa	No		1.39	Positive	0.03	Negative	Negative
Feb373	31-35	HUS	Helsinki	No		0.81	Borderline	0.04	Negative	Negative
Feb376	26-30	HUS	Helsinki	No		1.82	Positive	0.04	Negative	Negative
Feb396	26-30	HUS	Vantaa	No		1.03	Borderline	0.05	Negative	Negative
Feb492	26-30	HUS	Helsinki	No		1.38	Positive	0.02	Negative	Negative
Feb576	31-35	HUS	Helsinki	No		0.94	Borderline	0.02	Negative	Negative
Feb585	26-30	HUS	Helsinki	No		0.89	Borderline	0.61	Borderline	Negative	6.67	Negative	<-20	Negative	<20	Negative
Feb601	31-35	HUS	Nurmijärvi	No		0.89	Borderline	0.02	Negative	Negative
Feb605	36-40	HUS	Helsinki	No		0.99	Borderline	0.02	Negative	Negative
Feb633	36-40	HUS	Porvoo	No		0.84	Borderline	0.09	Negative	Negative
Feb635	26-30	HUS	Helsinki	No		1.05	Borderline	0.06	Negative	Negative
Feb645	31-35	HUS	Helsinki	No		0.9	Borderline	0.01	Negative	Negative
Feb667	26-30	HUS	Helsinki	No		1.06	Borderline	0.02	Negative	Negative
Feb671	36-40	HUS	Helsinki	No		0.82	Borderline	0.01	Negative	Negative
Feb675	21-26	HUS	Helsinki	No		1.29	Positive	0.05	Negative	Negative
Feb693	26-30	HUS	Porvoo	No		1.06	Borderline	0.04	Negative	Negative
Feb695	21-26	HUS	Tuusula	No		0.94	Borderline	0.02	Negative	Negative
Feb705	21-26	HUS	Nurmijärvi	No		1.01	Borderline	0.02	Negative	Negative
Feb717	26-30	HUS	Helsinki	No		1.33	Positive	0.33	Borderline	Negative	2.09	Negative	<-20	Negative	<20	Negative
Feb818	26-30	HUS	Vantaa	No		0.81	Borderline	0.07	Negative	Negative
Feb943	36-40	HUS	Espoo	No		1.26	Positive	0.05	Negative	Negative
Feb947	41-45	HUS	Helsinki	No		1.34	Positive	0.05	Negative	Negative
Feb978	36-40	HUS	Loviisa	No		1.37	Positive	0.03	Negative	Negative
Feb985	31-35	HUS	Järvenpää	No		1.08	Borderline	0.02	Negative	Negative
Feb989	41-45	HUS	Helsinki	No		0.87	Borderline	0.02	Negative	Negative
Feb992	31-35	HUS	Helsinki	No		0.97	Borderline	0.02	Negative	Negative
Feb993	31-35	HUS	Vantaa	No		0.85	Borderline	0.02	Negative	Negative
Jan126	31-35	HUS	Helsinki	No		0.92	Borderline	0.04	Negative	Negative
Jan16	36-40	HUS	Helsinki	No		0.84	Borderline	0.04	Negative	Negative
Jan193	36-40	HUS	Tuusula	No		0.8	Borderline	0.04	Negative	Negative
Jan234	26-30	HUS	Espoo	No		1.26	Positive	0.02	Negative	Negative
Jan262	31-35	HUS	Helsinki	No		1.13	Positive	0.17	Negative	Negative
Jan276	21-26	HUS	Vantaa	No		0.96	Borderline	0.03	Negative	Negative
Jan393	31-35	HUS	Espoo	No		1.04	Borderline	0.02	Negative	Negative
Jan53	31-35	HUS	Kirkkonummi	No		0.99	Borderline	0.04	Negative	Negative
Jan532	26-30	HUS	Lohja	No		1.24	Positive	0.15	Negative	Negative
Jan543	26-30	HUS	Järvenpää	No		1.05	Borderline	0.04	Negative	Negative
Jan548	21-26	Kymsote	Kotka	No		0.87	Borderline	0.04	Negative	Negative
Jan634	26-30	HUS	Helsinki	No		1.14	Positive	0.02	Negative	Negative
Jan669	41-45	HUS	Espoo	No		0.85	Borderline	0.05	Negative	Negative
Jan693	41-45	HUS	Tuusula	No		1.58	Positive	0.05	Negative	Negative
Jan724	31-35	HUS	Vantaa	No		0.93	Borderline	0.04	Negative	Negative
Jan730	26-30	HUS	Helsinki	No		0.88	Borderline	0.04	Negative	Negative
Jan731	31-35	HUS	Hyvinkää	No		0.87	Borderline	0.02	Negative	Negative
Jan755	31-35	HUS	Helsinki	No		0.97	Borderline	0.03	Negative	Negative
Jan811	31-35	HUS	Espoo	No		0.85	Borderline	0.07	Negative	Negative
Jan812	Over 50	HUS	Helsinki	No		0.95	Borderline	0.06	Negative	Negative
Jan875	Under 20	Kymsote	Kotka	No		0.98	Borderline	0.02	Negative	Negative
Jan884	21-26	HUS	Tuusula	No		0.82	Borderline	0.06	Negative	Negative
Jan892	36-40	HUS	Vantaa	No		0.98	Borderline	0.03	Negative	Negative
Jan90	31-35	HUS	Vantaa	No		0.85	Borderline	0.04	Negative	Negative
Jan984	21-26	HUS	Espoo	No		1.24	Positive	0.02	Negative	Negative
Jul138	21-26	HUS	Helsinki	No		3.01	Positive	0.92	Borderline	Negative	57.48	Positive	34.89	Bordeline	40	Positive
Jul167	26-30	HUS	Helsinki	Yes	4	4.3	Positive	2.24	Positive	Positive	67.01	Positive	63.01	Positive	160	Positive
Jul214	26-30	HUS	Porvoo	No		1.14	Positive	0.03	Negative	Negative
Jul225	31-35	HUS	Helsinki	No		3.56	Positive	0.05	Negative	Negative
Jul231	41-45	HUS	Vantaa	No		0.95	Borderline	0.03	Negative	Negative
Jul283	36-40	HUS	Helsinki	No		2.37	Positive	0.03	Negative	Negative
Jul30	31-35	HUS	Kerava	No		0.82	Borderline	0.02	Negative	Negative
Jul32	36-40	HUS	Helsinki	No		0.91	Borderline	0.01	Negative	Negative
Jul34	26-30	HUS	Helsinki	No		1.93	Positive	3.26	Positive	Positive	46.09	Positive	24.69	Bordeline	40	Positive
Jul343	31-35	HUS	Järvenpää	No		1.24	Positive	0.02	Negative	Negative
Jul354	36-40	Eksote	Lappeenranta	No		1.63	Positive	0.02	Negative	Negative
Jul356	36-40	Eksote	Lappeenranta	No		0.8	Borderline	0.03	Negative	Negative
Jul36	26-30	HUS	Helsinki	Yes	3	3.79	Positive	4.15	Positive	Positive	58.23	Positive	46.12	Positive	80	Positive
Jul387	31-35	HUS	Helsinki	Yes	4	8.39	Positive	2.36	Positive	Positive	93.19	Positive	95.3	Positive	320	Positive
Jul432	26-30	HUS	Helsinki	No		1.46	Positive	0.06	Negative	Negative	14.81	Negative	<-20	Negative	<20	Negative
Jul437	31-35	HUS	Helsinki	No		0.94	Borderline	0.02	Negative	Negative
Jul451	31-35	HUS	Helsinki	No		0.83	Borderline	0.06	Negative	Negative
Jul488	26-30	HUS	Espoo	No		2.32	Positive	0.02	Negative	Negative
Jul49	31-35	HUS	Helsinki	No		1.27	Positive	0.01	Negative	Negative
Jul502	26-30	HUS	Vantaa	Yes	1	3.83	Positive	3.9	Positive	Positive	58.5	Positive	61.25	Positive	80	Positive
Jul511	31-35	HUS	Helsinki	No		0.94	Borderline	0.06	Negative	Negative
Jul553	36-40	HUS	Helsinki	Yes	3	3.62	Positive	2.25	Positive	Positive	45.5	Positive	44.43	Positive	320	Positive
Jul610	26-30	HUS	Nurmijärvi	No		1.78	Positive	0.02	Negative	Negative
Jul664	31-35	HUS	Helsinki	No		0.82	Borderline	0.03	Negative	Negative
Jul702	26-30	HUS	Espoo	No		0.86	Borderline	0.02	Negative	Negative
Jul753	26-30	HUS	Vantaa	Yes	2	2.3	Positive	2.52	Positive	Positive	46.94	Positive	34.38	Bordeline	40	Positive
Jul77	26-30	HUS	Helsinki	No		1.35	Positive	0.04	Negative	Negative
Jul796	31-35	HUS	Helsinki	No		2.28	Positive	1.49	Positive	Positive	44.31	Positive	32.87	Bordeline	40	Positive
Jul803	31-35	HUS	Lohja	No		1.01	Borderline	0.04	Negative	Negative
Jul808	31-35	HUS	Sipoo	No		3.05	Positive	0.42	Borderline	Negative	38.52	Positive	27.05	Bordeline	40	Positive
Jul834	26-30	HUS	Vantaa	No		1	Borderline	0.11	Negative	Negative
Jul910	31-35	HUS	Inkoo	No		1.27	Positive	0.1	Negative	Negative
Jul95	31-35	HUS	Helsinki	No		1.46	Positive	0.41	Borderline	Negative	48.38	Positive	26.79	Negative	40	Positive
Jul950	21-26	HUS	Helsinki	No		0.81	Borderline	0.17	Negative	Negative
Jul952	36-40	HUS	Helsinki	No		4.01	Positive	2.75	Positive	Positive	71.73	Positive	67.59	Positive	160	Positive
Jun146	36-40	HUS	Nurmijärvi	No		0.93	Borderline	0.03	Negative	Negative
Jun153	41-45	HUS	Helsinki	No		0.87	Borderline	0.02	Negative	Negative
Jun201	26-30	Eksote	Lappeenranta	No		0.9	Borderline	0.01	Negative	Negative
Jun228	36-40	HUS	Helsinki	No		0.83	Borderline	0.01	Negative	Negative
Jun296	26-30	HUS	Tuusula	No		1.05	Borderline	0.03	Negative	Negative
Jun317	26-30	HUS	Helsinki	No		2.09	Positive	0.02	Negative	Negative
Jun335	21-26	HUS	Helsinki	No		7.33	Positive	3.71	Positive	Positive	77.2	Positive	76.34	Positive	160	Positive
Jun351	21-26	HUS	Tuusula	No		1.48	Positive	0.07	Negative	Negative
Jun368	21-26	HUS	Porvoo	No		1	Borderline	0.05	Negative	Negative
Jun373	21-26	HUS	Vantaa	Yes	2	1.66	Positive	0.7	Borderline	Negative	18.31	Negative	7.55	Negative	<20	Negative
Jun396	26-30	HUS	Espoo	No		1.06	Borderline	0.05	Negative	Negative
Jun407	36-40	HUS	Helsinki	No		1.45	Positive	1	Borderline	Negative	44.16	Positive	24.37	Bordeline	40	Positive
Jun416	36-40	HUS	Helsinki	No		4.05	Positive	1.11	Borderline	Negative	53.1	Positive	78.16	Positive	40	Positive
Jun422	31-35	HUS	Kirkkonummi	No		0.89	Borderline	0.02	Negative	Negative
Jun431	26-30	HUS	Espoo	No		1.13	Positive	2.29	Positive	Positive	34.14	Positive	0.2	Negative	<20	Negative
Jun444	31-35	HUS	Vantaa	No		1.2	Positive	0.33	Borderline	Negative	10.04	Negative	<-20	Negative	<20	Negative
Jun445	26-30	HUS	Helsinki	No		0.92	Borderline	0.02	Negative	Negative
Jun448	26-30	Kymsote	Kouvola	No		1.03	Borderline	0.04	Negative	Negative
Jun47	Under 20	HUS	Helsinki	No		3.43	Positive	1.69	Positive	Positive	52.4	Positive	39.93	Positive	40	Positive
Jun477	31-35	HUS	Hanko	No		0.87	Borderline	0.15	Negative	Negative
Jun480	31-35	HUS	Helsinki	No		1.06	Borderline	0.02	Negative	Negative
Jun531	26-30	HUS	Helsinki	No		1.18	Positive	3.14	Positive	Positive	35.58	Positive	12.39	Negative	40	Positive
Jun569	31-35	HUS	Helsinki	No		1.36	Positive	0.02	Negative	Negative
Jun6	26-30	HUS	Helsinki	No		0.86	Borderline	0.04	Negative	Negative
Jun658	21-26	HUS	Espoo	No		1.11	Positive	0.03	Negative	Negative
Jun666	21-26	HUS	Vantaa	No		2.24	Positive	2.02	Positive	Positive	38.26	Positive	27.77	Borderline	40	Positive
Jun689	36-40	HUS	Helsinki	No		1.28	Positive	0.04	Negative	Negative
Jun700	31-35	HUS	Helsinki	No		0.99	Borderline	0.02	Negative	Negative
Jun712	26-30	HUS	Järvenpää	No		1.62	Positive	0.09	Negative	Negative
Jun728	26-30	HUS	Helsinki	No		0.85	Borderline	0.04	Negative	Negative
Jun732	31-35	HUS	Helsinki	No		6.61	Positive	7.03	Positive	Positive	87.21	Positive	84.73	Positive	320	Positive
Jun753	36-40	HUS	Kirkkonummi	No		0.91	Borderline	0.04	Negative	Negative
Jun755	Under 20	HUS	Helsinki	No		0.8	Borderline	0.05	Negative	Negative
Jun781	26-30	HUS	Hyvinkää	No		1.67	Positive	0.06	Negative	Negative
Jun784	26-30	HUS	Vantaa	Yes	2	3.79	Positive	4.37	Positive	Positive	47.72	Positive	52.28	Positive	80	Positive
Jun808	21-26	HUS	Kerava	No		0.83	Borderline	0.02	Negative	Negative
Jun812	31-35	HUS	Helsinki	No		4.53	Positive	2.02	Positive	Positive	67.6	Positive	73.44	Positive	160	Positive
Jun835	31-35	Kymsote	Kouvola	No		1.1	Positive	0.04	Negative	Negative
Jun854	21-26	HUS	Helsinki	No		1.25	Positive	0.5	Borderline	Negative	29.66	Negative	2.26	Negative	<20	Negative
Jun915	26-30	HUS	Espoo	No		1.22	Positive	0.02	Negative	Negative
Jun982	31-35	HUS	Helsinki	No		1.6	Positive	0.03	Negative	Negative
Mar1	36-40	HUS	Helsinki	No		0.94	Borderline	0.12	Negative	Negative
Mar111	36-40	HUS	Järvenpää	No		0.96	Borderline	0.02	Negative	Negative
Mar118	31-35	HUS	Espoo	No		0.86	Borderline	0.02	Negative	Negative
Mar140	26-30	HUS	Espoo	No		0.9	Borderline	0.02	Negative	Negative
Mar203	31-35	HUS	Helsinki	No		0.93	Borderline	0.03	Negative	Negative
Mar216	26-30	HUS	Kirkkonummi	No		0.9	Borderline	0.02	Negative	Negative
Mar446	31-35	HUS	Askola	No		1.26	Positive	0.03	Negative	Negative
Mar462	31-35	HUS	Helsinki	No		0.9	Borderline	0.02	Negative	Negative
Mar541	36-40	HUS	Espoo	No		0.84	Borderline	0.03	Negative	Negative
Mar548	36-40	HUS	Mäntsälä	No		2.85	Positive	0.04	Negative	Negative
Mar555	36-40	Kymsote	Kotka	No		1.2	Positive	0.03	Negative	Negative
Mar574	31-35	HUS	Porvoo	No		2.02	Positive	0.03	Negative	Negative
Mar593	41-45	HUS	Espoo	No		1.37	Positive	0.04	Negative	Negative
Mar599	31-35	HUS	Helsinki	No		1.09	Borderline	0.01	Negative	Negative
Mar661	26-30	HUS	Helsinki	No		0.94	Borderline	0.04	Negative	Negative
Mar766	21-26	HUS	Vantaa	No		2.27	Positive	0.08	Negative	Negative
Mar812	26-30	HUS	Vantaa	No		1.27	Positive	0.02	Negative	Negative
Mar866	31-35	HUS	Vantaa	No		1.95	Positive	0.01	Negative	Negative
Mar979	31-35	HUS	Helsinki	No		0.82	Borderline	0.03	Negative	Negative
May106	26-30	HUS	Helsinki	No		1.24	Positive	1.35	Borderline	Negative	21.03	Negative	7.47	Negative	<20	Negative
May120	31-35	HUS	Helsinki	Yes	0	1.51	Positive	5.17	Positive	Positive	43.3	Positive	27.46	Borderline	160	Positive
May122	36-40	HUS	Lohja	Yes	1	1.2	Positive	4.21	Positive	Positive	19.25	Negative	3.59	Negative	<20	Negative
May149	41-45	HUS	Helsinki	No		1.21	Positive	0.47	Borderline	Negative	40.74	Positive	12.58	Negative	<20	Negative
May298	26-30	HUS	Espoo	No		0.98	Borderline	0.02	Negative	Negative
May314	26-30	HUS	Espoo	No		1.42	Positive	0.07	Negative	Negative
May329	36-40	HUS	Helsinki	No		1	Borderline	1.09	Borderline	Negative	30.31	Positive	10.38	Negative	<20	Negative
May34	26-30	HUS	Espoo	No		1.02	Borderline	0.03	Negative	Negative
May35	26-30	HUS	Vantaa	No		1.09	Borderline	0.02	Negative	Negative
May376	26-30	HUS	Helsinki	Yes	1	9.86	Positive	4.73	Positive	Positive	91.86	Positive	97.07	Positive	320	Positive
May379	21-26	HUS	Helsinki	Yes	1	6.38	Positive	3.12	Positive	Positive	71.42	Positive	73.54	Positive	160	Positive
May431	31-35	HUS	Espoo	No		3.38	Positive	4.75	Positive	Positive	56.7	Positive	57.51	Positive	160	Positive
May467	31-35	HUS	Helsinki	No		0.89	Borderline	0.02	Negative	Negative
May490	31-35	HUS	Helsinki	No		0.97	Borderline	0.03	Negative	Negative
May50	36-40	HUS	Helsinki	Yes	0	2.56	Positive	0.24	Negative	Negative	61.45	Positive	53.24	Positive	<20	Negative
May513	36-40	HUS	Helsinki	Yes	0	1.99	Positive	3.3	Positive	Positive	39.81	Positive	24.96	Borderline	40	Positive
May520	21-26	HUS	Helsinki	No		1.38	Positive	0.04	Negative	Negative
May54	26-30	HUS	Helsinki	No		0.83	Borderline	0.03	Negative	Negative
May590	36-40	HUS	Helsinki	No		2.05	Positive	2.53	Positive	Positive	37.88	Positive	18.88	Negative	<20	Negative
May608	36-40	HUS	Järvenpää	No		1.08	Borderline	0.04	Negative	Negative
May691	31-35	HUS	Helsinki	No		0.81	Borderline	0.01	Negative	Negative
May754	21-26	HUS	Helsinki	No		1.15	Positive	0.02	Negative	Negative
May777	31-35	HUS	Helsinki	No		1.74	Positive	0.28	Negative	Negative
May786	36-40	HUS	Helsinki	No		0.92	Borderline	0.04	Negative	Negative
May845	Under 20	HUS	Lohja	No		0.99	Borderline	0.04	Negative	Negative
May85	26-30	HUS	Porvoo	No		1.43	Positive	0.05	Negative	Negative
May870	36-40	HUS	Helsinki	No		0.95	Borderline	0.05	Negative	Negative
May872	31-35	HUS	Espoo	No		0.88	Borderline	0.14	Negative	Negative
May904	26-30	Kymsote	Kouvola	No		1.76	Positive	0.02	Negative	Negative
May918	21-26	HUS	Helsinki	No		4.55	Positive	2.97	Positive	Positive	60.48	Positive	51.79	Positive	160	Positive
May926	26-30	HUS	Sipoo	No		0.83	Borderline	0.02	Negative	Negative
May959	36-40	HUS	Helsinki	No		2.81	Positive	2.65	Positive	Positive	41.68	Positive	30.58	Borderline	40	Positive
May961	26-30	HUS	Hyvinkää	No		1.4	Positive	0.03	Negative	Negative
May969	26-30	HUS	Helsinki	No		1.09	Borderline	0.04	Negative	Negative
Nov106	26-30	HUS	Helsinki	No		0.97	Borderline	0.01	Negative	Negative
Nov128	26-30	HUS	Vantaa	No		1.24	Positive	0.08	Negative	Negative
Nov143	21-26	HUS	Lohja	No		0.83	Borderline	0.02	Negative	Negative
Nov147	31-35	HUS	Helsinki	Yes	7	2.34	Positive	0.46	Borderline	Negative	44.95	Positive	42.65	Positive	80	Positive
Nov158	31-35	HUS	Helsinki	No		1.27	Positive	0.04	Negative	Negative
Nov16	21-26	HUS	Loviisa	Yes	1	2.3	Positive	1.86	Positive	Positive	41.03	Positive	28.76	Borderline	40	Positive
Nov180	26-30	HUS	Kerava	No		1.84	Positive	0.03	Negative	Negative
Nov218	21-26	Kymsote	Hamina	No		1.15	Positive	0.02	Negative	Negative
Nov223	31-35	HUS	Helsinki	Yes	8	2.77	Positive	2.36	Positive	Positive	65.66	Positive	64.39	Positive	160	Positive
Nov239	36-40	HUS	Helsinki	No		0.97	Borderline	0.03	Negative	Negative
Nov250	31-35	HUS	Vantaa	No		0.86	Borderline	0.01	Negative	Negative
Nov255	31-35	HUS	Helsinki	No		0.88	Borderline	0.05	Negative	Negative
Nov258	26-30	HUS	Helsinki	No		0.96	Borderline	0.03	Negative	Negative
Nov290	36-40	HUS	Hyvinkää	No		2.04	Positive	0.49	Borderline	Negative	40.5	Positive	3.7	Negative	<20	Negative
Nov308	26-30	HUS	Nurmijärvi	No		0.93	Borderline	0.05	Negative	Negative
Nov320	26-30	HUS	Espoo	No		0.98	Borderline	0.02	Negative	Negative
Nov350	36-40	HUS	Vantaa	No		2	Positive	0.22	Negative	Negative
Nov378	31-35	Eksote	Lappeenranta	No		1.45	Positive	0.01	Negative	Negative
Nov388	26-30	Kymsote	Kouvola	Yes	1	4.43	Positive	4.31	Positive	Positive	72.55	Positive	73.97	Positive	160	Positive
Nov40	31-35	HUS	Helsinki	No		1.2	Positive	0.03	Negative	Negative
Nov417	31-35	HUS	Espoo	No		1.36	Positive	0.02	Negative	Negative
Nov459	26-30	HUS	Vantaa	No		1.63	Positive	0.05	Negative	Negative
Nov48	26-30	HUS	Helsinki	No		1.12	Positive	0.18	Negative	Negative
Nov492	26-30	HUS	Helsinki	No		1.57	Positive	3.72	Positive	Positive	36.1	Positive	19.12	Negative	80	Positive
Nov503	21-26	HUS	Helsinki	No		2.57	Positive	2.31	Positive	Positive	29.06	Negative	15.77	Negative	40	Positive
Nov515	31-35	HUS	Helsinki	No		0.87	Borderline	0.02	Negative	Negative
Nov523	36-40	HUS	Espoo	No		1.66	Positive	0.06	Negative	Negative
Nov545	26-30	HUS	Helsinki	No		0.93	Borderline	0.02	Negative	Negative
Nov605	26-30	HUS	Espoo	No		1.23	Positive	0.02	Negative	Negative
Nov653	26-30	HUS	Vantaa	No		1.23	Positive	0.1	Negative	Negative
Nov707	31-35	HUS	Helsinki	No		1.37	Positive	0.28	Negative	Negative
Nov793	Under 20	HUS	Vantaa	No		0.91	Borderline	0.01	Negative	Negative
Nov805	36-40	HUS	Helsinki	No		1.25	Positive	0.02	Negative	Negative
Nov809	26-30	HUS	Helsinki	No		1.86	Positive	0.29	Negative	Negative
Nov835	31-35	HUS	Helsinki	Yes	0	1.49	Positive	1.2	Borderline	Negative	28.66	Negative	11.08	Negative	40	Positive
Nov851	31-35	HUS	Nurmijärvi	No		0.85	Borderline	0.03	Negative	Negative
Nov857	31-35	HUS	Helsinki	No		1.6	Positive	0.92	Borderline	Negative	38.85	Positive	15.86	Negative	80	Positive
Nov905	31-35	HUS	Vantaa	No		0.92	Borderline	0.02	Negative	Negative
Nov928	26-30	HUS	Porvoo	No		1.5	Positive	0.02	Negative	Negative
Nov950	36-40	HUS	Helsinki	No		2.06	Positive	4.53	Positive	Positive	50.65	Positive	24.85	Borderline	80	Positive
Nov954	31-35	HUS	Vantaa	No		2.19	Positive	5.09	Positive	Positive	79.42	Positive	68.24	Positive	640	Positive
Oct10	36-40	HUS	Helsinki	No		0.85	Borderline	0.01	Negative	Negative
Oct104	31-35	HUS	Helsinki	No		2.12	Positive	0.04	Negative	Negative
Oct138	31-35	HUS	Helsinki	No		5.89	Positive	0.11	Negative	Negative
Oct179	26-30	HUS	Helsinki	Yes	6	2.14	Positive	0.26	Negative	Negative	46.36	Positive	-12.82	Negative	20	Positive
Oct203	21-26	Kymsote	Kouvola	No		1.25	Positive	0.1	Negative	Negative
Oct207	26-30	HUS	Vantaa	Yes	6	5.96	Positive	3.85	Positive	Positive	80.28	Positive	80.25	Positive	160	Positive
Oct219	26-30	HUS	Espoo	No		0.81	Borderline	0.02	Negative	Negative
Oct27	36-40	HUS	Helsinki	No		1.15	Positive	0.03	Negative	Negative
Oct290	31-35	HUS	Helsinki	No		1.78	Positive	0.7	Borderline	Negative	48.1	Positive	20.2	Borderline	80	Positive
Oct349	31-35	HUS	Vantaa	No		1.31	Positive	0.01	Negative	Negative
Oct391	36-40	HUS	Helsinki	No		1.79	Positive	0.33	Borderline	Negative	52.59	Positive	<-20	Negative	80	Positive
Oct397	26-30	HUS	Lohja	No		1.1	Positive	0.01	Negative	Negative
Oct418	31-35	HUS	Espoo	No		1.1	Positive	0.02	Negative	Negative
Oct420	26-30	HUS	Helsinki	No		1.02	Borderline	0.02	Negative	Negative
Oct440	26-30	HUS	Hyvinkää	No		0.87	Borderline	0.07	Negative	Negative
Oct45	26-30	HUS	Helsinki	No		9.47	Positive	6.62	Positive	Positive	95.73	Positive	98.17	Positive	1280	Positive
Oct467	31-35	HUS	Helsinki	No		1.23	Positive	0.02	Negative	Negative
Oct472	26-30	HUS	Helsinki	No		1.48	Positive	0.06	Negative	Negative
Oct474	41-45	HUS	Helsinki	No		0.9	Borderline	0.09	Negative	Negative
Oct485	26-30	HUS	Vantaa	No		1.81	Positive	0.09	Negative	Negative
Oct53	21-26	HUS	Kirkkonummi	No		0.86	Borderline	0.04	Negative	Negative
Oct541	31-35	HUS	Helsinki	No		1.14	Positive	0.11	Negative	Negative
Oct551	26-30	HUS	Espoo	No		1.9	Positive	2.3	Positive	Positive	30.32	Positive	2.41	Negative	40	Positive
Oct556	26-30	HUS	Vantaa	No		3.04	Positive	0.21	Negative	Negative
Oct580	26-30	HUS	Helsinki	No		0.91	Borderline	0.58	Borderline	Negative	-5,53	Negative	-15,67	Negative	<20	Negative
Oct617	26-30	Eksote	Lappeenranta	No		2.13	Positive	0.62	Borderline	Negative	32.55	Positive	13.05	Negative	40	Positive
Oct646	31-35	HUS	Helsinki	No		6.44	Positive	0.62	Borderline	Negative	78.69	Positive	79.49	Positive	320	Positive
Oct650	26-30	HUS	Espoo	No		1.4	Positive	0.02	Negative	Negative
Oct680	36-40	HUS	Helsinki	No		3.61	Positive	1.34	Borderline	Negative	48.98	Positive	26.63	Borderline	80	Positive
Oct688	21-26	Kymsote	Kouvola	No		0.84	Borderline	0.01	Negative	Negative
Oct701	31-35	HUS	Helsinki	No		0.9	Borderline	0.02	Negative	Negative
Oct705	26-30	HUS	Espoo	No		0.91	Borderline	0.02	Negative	Negative
Oct738	31-35	HUS	Helsinki	Yes	6	1.73	Positive	0.86	Borderline	Negative	35.58	Positive	11.62	Negative	<20	Negative
Oct741	31-35	HUS	Espoo	No		2.49	Positive	0.03	Negative	Negative
Oct750	31-35	HUS	Helsinki	No		0.92	Borderline	0.04	Negative	Negative
Oct752	21-26	HUS	Tuusula	No		0.92	Borderline	1.16	Borderline	Negative	9.22	Negative	3.68	Negative	<20	Negative
Oct761	21-26	HUS	Helsinki	No		1.53	Positive	0.62	Borderline	Negative	14.72	Negative	10.83	Negative	<20	Negative
Oct783	31-35	HUS	Espoo	No		1.1	Positive	0.06	Negative	Negative
Oct791	36-40	HUS	Vantaa	No		0.85	Borderline	0.02	Negative	Negative
Oct807	31-35	HUS	Kirkkonummi	No		0.85	Borderline	0.03	Negative	Negative
Oct825	Under 20	HUS	Pornainen	Yes	4	1.53	Positive	0.95	Borderline	Negative	5.86	Negative	7.36	Negative	<20	Negative
Oct830	26-30	HUS	Kirkkonummi	No		1.38	Positive	0.05	Negative	Negative
Oct869	36-40	HUS	Lohja	No		1	Borderline	0.02	Negative	Negative
Oct87	26-30	HUS	Vantaa	No		7.11	Positive	3.28	Positive	Positive	74.72	Positive	77.36	Positive	320	Positive
Oct883	26-30	HUS	Helsinki	No		0.96	Borderline	0.05	Negative	Negative
Oct885	26-30	HUS	Helsinki	Yes	7	3.05	Positive	0.28	Negative	Negative	53.59	Positive	<-20	Negative	40	Positive
Oct910	26-30	HUS	Helsinki	No		0.83	Borderline	0.01	Negative	Negative
Oct919	Under 20	Kymsote	Kotka	No		1.02	Borderline	0.01	Negative	Negative
Oct974	26-30	HUS	Vantaa	No		1.02	Borderline	0.03	Negative	Negative
Oct978	31-35	HUS	Nurmijärvi	No		0.98	Borderline	0.09	Negative	Negative
Sep106	31-35	HUS	Vantaa	No		1.23	Positive	0.12	Negative	Negative
Sep126	36-40	HUS	Lohja	No		1.62	Positive	0.03	Negative	Negative
Sep195	36-40	HUS	Helsinki	No		0.83	Borderline	0.05	Negative	Negative
Sep213	26-30	Eksote	Lappeenranta	No		0.95	Borderline	0.01	Negative	Negative
Sep232	41-45	HUS	Kirkkonummi	No		0.83	Borderline	0.02	Negative	Negative
Sep242	31-35	HUS	Vantaa	No		1.59	Positive	0.13	Negative	Negative
Sep252	26-30	HUS	Helsinki	No		1.13	Positive	0.02	Negative	Negative
Sep30	26-30	HUS	Hyvinkää	No		0.96	Borderline	0.93	Borderline	Negative	22.7	Negative	5.94	Negative	40	Positive
Sep312	31-35	HUS	Sipoo	No		0.83	Borderline	0.03	Negative	Negative
Sep361	26-30	HUS	Helsinki	No		1.61	Positive	0.01	Negative	Negative
Sep373	31-35	HUS	Vantaa	No		2.54	Positive	0.03	Negative	Negative
Sep399	31-35	HUS	Helsinki	No		1.35	Positive	0.03	Negative	Negative
Sep458	26-30	HUS	Vantaa	No		4.96	Positive	0.1	Negative	Negative
Sep478	31-35	HUS	Raasepori	No		1.12	Positive	0.03	Negative	Negative
Sep479	36-40	HUS	Helsinki	No		0.81	Borderline	0.02	Negative	Negative
Sep559	36-40	HUS	Helsinki	No		1.62	Positive	0.03	Negative	Negative
Sep605	31-35	HUS	Helsinki	No		0.87	Borderline	0.08	Negative	Negative
Sep623	21-26	Kymsote	Kouvola	No		0.93	Borderline	0.01	Negative	Negative
Sep635	31-35	HUS	Helsinki	No		6.73	Positive	3.02	Positive	Positive	57.1	Positive	32.45	Borderline	80	Positive
Sep663	36-40	HUS	Helsinki	No		3.12	Positive	0.02	Negative	Negative
Sep673	31-35	Eksote	Imatra	No		1.82	Positive	0.01	Negative	Negative
Sep719	21-26	HUS	Helsinki	No		1.79	Positive	0.01	Negative	Negative
Sep720	26-30	HUS	Vantaa	No		0.88	Borderline	0.02	Negative	Negative
Sep729	36-40	HUS	Hyvinkää	No		0.88	Borderline	0.7	Borderline	Negative	-8,00	Negative	-21,61	Negative	<20	Negative
Sep730	26-30	HUS	Espoo	No		1.35	Positive	0.18	Negative	Negative
Sep733	31-35	HUS	Espoo	No		1.03	Borderline	0.01	Negative	Negative
Sep738	41-45	HUS	Kerava	No		1.02	Borderline	0.01	Negative	Negative
Sep752	36-40	Kymsote	Kouvola	No		8	Positive	2.88	Positive	Positive	81.48	Positive	75.79	Positive	160	Positive
Sep755	21-26	HUS	Vantaa	No		6.79	Positive	1.43	Positive	Positive	85.46	Positive	86.83	Positive	320	Positive
Sep773	31-35	HUS	Espoo	No		12.25	Positive	6.35	Positive	Positive	86.34	Positive	88.44	Positive	640	Positive
Sep79	31-35	HUS	Helsinki	Yes	5	1.09	Borderline	0.37	Borderline	Negative	43.83	Positive	<-20	Negative	<20	Negative
Sep796	31-35	HUS	Vantaa	No		1.69	Positive	0.03	Negative	Negative
Sep803	21-26	HUS	Vantaa	No		2.02	Positive	0.25	Negative	Negative
Sep813	31-35	HUS	Espoo	No		2.8	Positive	1.37	Borderline	Negative	55.4	Positive	33.4	Borderline	70	Positive
Sep819	26-30	HUS	Porvoo	No		4.95	Positive	2.46	Positive	Positive	64.88	Positive	58.75	Positive	80	Positive
Sep860	31-35	HUS	Helsinki	No		0.83	Borderline	0.02	Negative	Negative
Sep871	31-35	HUS	Vantaa	No		2.71	Positive	1.4	Positive	Positive	38.57	Positive	23.12	Borderline	40	Positive
Sep9	26-30	HUS	Helsinki	No		1.53	Positive	0.02	Negative	Negative
Sep924	26-30	HUS	Helsinki	No		4.04	Positive	2.03	Positive	Positive	64.88	Positive	59.38	Positive	160	Positive
Sep926	31-35	HUS	Helsinki	No		0.81	Borderline	0.07	Negative	Negative
Sep953	36-40	HUS	Helsinki	No		0.87	Borderline	0.06	Negative	Negative
Sep966	31-35	HUS	Nurmijärvi	No		1.11	Positive	0.02	Negative	Negative
Sep97	31-35	HUS	Vantaa	No		0.89	Borderline	0.01	Negative	Negative
